# Metagenomic sequencing identifies potential respiratory pathogens in PCR-negative subset of surveillance samples

**DOI:** 10.1101/2025.09.26.25336420

**Authors:** Anne Caroline Mascarenhas, Rose S. Kantor, James Thissen, Car Reen Kok, Monica Borucki, Christina Morales, Sharon Messenger, Crystal Jaing, Debra A. Wadford

## Abstract

Respiratory pathogens are a significant source of global morbidity, mortality, and economic burden, with the COVID-19 pandemic driving increased interest in and funding for respiratory disease surveillance. Syndromic panel multiplex nucleic acid amplification tests (NAATs) such as the BioFire Respiratory Panel (RP) are designed to identify the most common etiologic agents of respiratory illness. Untargeted metagenomic sequencing is a powerful tool for pathogen-agnostic detection, enabling the recovery of complete genomes for genomic epidemiology and variant tracking. In this study, we performed untargeted metagenomic sequencing of 305 samples previously negative by BioFire RP and SARS-CoV-2 testing and 26 samples that were previously positive by either of the diagnostic tests. A subset of 78 samples underwent probe-capture enrichment sequencing targeting human viruses. Using these methods, we identified human respiratory viruses in 16 of the 305 previously negative samples (5%). The most common viruses identified were Influenza C virus, Human Bocavirus, Rhinovirus A and C, and SARS-CoV-2. Consensus genomes were recovered for 14 viruses with >90% coverage breadth, revealing closely related Bocavirus strains from neighboring counties and distinct Rhinovirus strains across samples. We also identified 21 samples with a single predominant bacterial or fungal species in the previous negative cohort. These findings underscore the challenges of identifying causal agents from multiplex NAAT-negative cases and highlight the utility of metagenomics for expanding the scope of pathogen surveillance.
