## Supplementary Table for "Metagenomic sequencing identifies potential respiratory pathogens in PCR-negative subset of surveillance samples"

sample_name	specimen_source	county	PCR_result	expected_pathogen	patient_travel_history	patient_medical_conditions	untargeted_raw_reads_M	untargeted_nonhost_reads_M	targeted_raw_reads_M	targeted_nonhost_reads_M	virus(es) detected
N001	Nasopharyngeal swab		PCR-negative	unknown		no	77.32	3.1
N002	Nasopharyngeal swab	Imperial	PCR-negative	unknown	international	no	29.79	2.34
N003	Nasopharyngeal swab	Imperial	PCR-negative	unknown		yes	20.38	1.3
N004	Nasopharyngeal swab	Imperial	PCR-negative	unknown	domestic	no	19.51	1.12
N005	Nasopharyngeal swab	Imperial	PCR-negative	unknown	domestic	yes	10.89	0.07	0.49	0
N006	Nasopharyngeal swab	Imperial	PCR-negative	unknown	domestic	no	14.27	0.8
N007	Nasopharyngeal swab	Imperial	PCR-negative	unknown		no	16.61	1.04
N008	Nasopharyngeal swab	Imperial	PCR-negative	unknown		no	21.33	0.26
N009	Nasopharyngeal swab	Imperial	PCR-negative	unknown		yes	14.22	0.68
N010	Nasopharyngeal swab	Imperial	PCR-negative	unknown		no	18.1	0.64	0.3	0
N011	Nasopharyngeal swab	Imperial	PCR-negative	unknown		no	14.77	0.29	1.97	0.03
N012	Nasopharyngeal swab	Imperial	PCR-negative	unknown		no	33.35	2.67
N013	Nasopharyngeal swab	Imperial	PCR-negative	unknown		no	13.83	0.48
N014	Nasopharyngeal swab	Imperial	PCR-negative	unknown		no	9.68	2.41
N015	Nasopharyngeal swab	Imperial	PCR-negative	unknown	domestic	no	9.11	0.14
N016	Nasopharyngeal swab	Imperial	PCR-negative	unknown		no	21.3	0.88
N017	Nasopharyngeal swab	Imperial	PCR-negative	unknown		no	49.46	1.06
N018	Nasopharyngeal swab	Imperial	PCR-negative	unknown		no	122.69	3.62
N019	Nasopharyngeal swab	Imperial	PCR-negative	unknown		no	13.54	0.34
N020	Nose/throat combined swab	Imperial	PCR-negative	unknown	international	no	81.23	2.35
N021	Nasopharyngeal swab		PCR-negative	unknown		no	10.43	0.1
N022	Nose/throat combined swab	Imperial	PCR-negative	unknown		no	34.93	0.51
N023	Nasopharyngeal swab	Imperial	PCR-negative	unknown		no	11.5	0.08
N024	Nasopharyngeal swab	Imperial	PCR-negative	unknown		no	22.56	0.23
N025	Nasopharyngeal swab	Imperial	PCR-negative	unknown		no	21.44	5.66
N026	Nasopharyngeal swab	Imperial	PCR-negative	unknown		no	15.5	4.33
N033	Nose/throat combined swab	Contra Costa	PCR-negative	unknown		no	19.02	0.2
N034	Nose/throat combined swab	Contra Costa	PCR-negative	unknown		no	21.81	0.17
N035	Nose/throat combined swab	Contra Costa	PCR-negative	unknown		no	21.22	1.36
N036	Nose/throat combined swab	Contra Costa	PCR-negative	unknown		no	19.54	0.14
N037	Nose/throat combined swab	Contra Costa	PCR-negative	unknown		no	19.62	0.15
N038	Nose/throat combined swab	Contra Costa	PCR-negative	unknown		no	22.05	0.13	2.67	0.04
N043	Nose/throat combined swab	Contra Costa	PCR-negative	unknown		no	24.95	0.15	9.39	0.08
N044	Nose/throat combined swab	Contra Costa	PCR-negative	unknown		no	25.83	0.52
N045	Nose/throat combined swab	Contra Costa	PCR-negative	unknown		no	23.95	0.22
N046	Nose/throat combined swab	Contra Costa	PCR-negative	unknown		no	18.27	0.25	4.17	0.19
N047	Nose/throat combined swab	Contra Costa	PCR-negative	unknown		no	19.07	0.36
N048	Nose/throat combined swab	Contra Costa	PCR-negative	unknown		no	26.77	0.31
N049	Nose/throat combined swab	Contra Costa	PCR-negative	unknown		no	19.74	0.15	5.36	0.14
N050	Nose/throat combined swab	Contra Costa	PCR-negative	unknown		no	22.24	0.46	3.03	0.13
N051	Nose/throat combined swab	Contra Costa	PCR-negative	unknown		no	20.48	4.98
N052	Nose/throat combined swab	Contra Costa	PCR-negative	unknown		no	20.23	10.05
N053	Nose/throat combined swab	Contra Costa	PCR-negative	unknown		no	23.94	0.19	0.31	0.01
N054	Nose/throat combined swab	Contra Costa	PCR-negative	unknown		no	20.15	0.34
N055	Nasopharyngeal swab		PCR-negative	unknown		no	21.44	0.27	20.95	18.51	SARS-CoV-2
N056	Nasopharyngeal swab		PCR-negative	unknown		no	19.52	3.78
N057	Other swab	Contra Costa	PCR-negative	unknown		no	24.35	0.23
N058	Other swab	Contra Costa	PCR-negative	unknown		no	21.54	0.8
N059	Other swab	Contra Costa	PCR-negative	unknown		no	22.32	1.48
N060	Nasopharyngeal swab	Imperial	PCR-negative	unknown		no	19.61	0.27	5.97	0.05
N061	Nasopharyngeal swab	Imperial	PCR-negative	unknown		no	17.49	0.28	6.22	0.05
N062	Nasopharyngeal swab	Imperial	PCR-negative	unknown		no	20.14	0.18
N063	Nasopharyngeal swab	Imperial	PCR-negative	unknown		no	11.67	0.13
N064	Nasopharyngeal swab	Imperial	PCR-negative	unknown	domestic	yes	16.19	0.51
N065	Nasopharyngeal swab	Imperial	PCR-negative	unknown		no	19.05	0.48
N066	Nasopharyngeal swab	Imperial	PCR-negative	unknown		no	16.01	0.46	2.83	0.05
N067	Nasopharyngeal swab	Imperial	PCR-negative	unknown		no	11.66	0.18
N068	Nasopharyngeal swab	Imperial	PCR-negative	unknown		no	17.32	0.43
N069	Nasopharyngeal swab	Imperial	PCR-negative	unknown		yes	12.18	0.26
N070	Nasopharyngeal swab	Imperial	PCR-negative	unknown		no	14.89	0.33
N071	Nasopharyngeal swab	Imperial	PCR-negative	unknown		no	11.64	0.12	1.75	0.06
N072	Nasopharyngeal swab	Imperial	PCR-negative	unknown		yes	19.06	0.28
N073	Nasopharyngeal swab	Imperial	PCR-negative	unknown		no	13.87	0.08	1.2	0.04
N074	Nasopharyngeal swab	Imperial	PCR-negative	unknown	international	no	15.27	0.12	1.16	0.05
N075	Nasopharyngeal swab	Imperial	PCR-negative	unknown	international	no	16.83	0.1
N076	Nose/throat combined swab	Imperial	PCR-negative	unknown		no	23.73	0.23
N077	Nasopharyngeal swab	Imperial	PCR-negative	unknown		no	16.73	0.22
N078	Nasopharyngeal swab	Imperial	PCR-negative	unknown		no	15.22	0.15
N079	Nasopharyngeal swab	Imperial	PCR-negative	unknown		no	14.37	0.17
N085	Nose/throat combined swab	Contra Costa	PCR-negative	unknown		no	19.1	0.22
N086	Nose/throat combined swab	Contra Costa	PCR-negative	unknown		no	13.47	0.12	3.57	0.12	Human parvovirus B19
N090	Nose/throat combined swab	Contra Costa	PCR-negative	unknown		no	20.73	3.74
N091	Nose/throat combined swab	Contra Costa	PCR-negative	unknown		no	16.3	0.2
N092	Nose/throat combined swab	Contra Costa	PCR-negative	unknown		no	13.1	1.9
N093	Nose/throat combined swab	Contra Costa	PCR-negative	unknown		no	16.1	0.15
N094	Nasopharyngeal swab		PCR-negative	unknown		no	12.87	0.35
N095	Nasopharyngeal swab	Imperial	PCR-negative	unknown		no	9.39	0.2	3.75	0.16
N096	Other swab	Contra Costa	PCR-negative	unknown		no	15.75	0.22
N097	Other swab	Contra Costa	PCR-negative	unknown		no	11.01	0.1
N098	Other swab	Contra Costa	PCR-negative	unknown		no	15.75	0.15
N099	Other swab	Contra Costa	PCR-negative	unknown		no	9.7	0.3
N100	Other swab	Contra Costa	PCR-negative	unknown		no	11.76	0.18
N101	Other swab	Contra Costa	PCR-negative	unknown		no	15.41	0.09
N102	Other swab	Contra Costa	PCR-negative	unknown		no	11.18	0.06
N103	Other swab	Contra Costa	PCR-negative	unknown		no	14.54	0.18
N104	Other swab	Contra Costa	PCR-negative	unknown		no	22.65	0.36
N105	Other swab	Contra Costa	PCR-negative	unknown		no	12.61	2.34
N106	Nasopharyngeal swab	Imperial	PCR-negative	unknown		no	12.87	0.44
N107	Nasopharyngeal swab	Imperial	PCR-negative	unknown		no	12.77	0.18
N108	Other swab	Contra Costa	PCR-negative	unknown		no	11.83	0.22
N109	Nasopharyngeal swab	Imperial	PCR-negative	unknown		no	12.12	0.66
N110	Nasopharyngeal swab	Imperial	PCR-negative	unknown		no	11.84	2.72
N111	Nasopharyngeal swab	Imperial	PCR-negative	unknown		no	12.64	0.08
N112	Nasopharyngeal swab	Imperial	PCR-negative	unknown		no	12.56	0.19
N113	Nasopharyngeal swab	Imperial	PCR-negative	unknown		no	14.65	0.28
N114	Nasopharyngeal swab	Imperial	PCR-negative	unknown		no	20.61	0.27
N115	Nasopharyngeal swab	Imperial	PCR-negative	unknown		no	18.14	0.09
N116	Nasopharyngeal swab	Imperial	PCR-negative	unknown		no	17.11	2.16
N117	Nasopharyngeal swab	Imperial	PCR-negative	unknown		no	11.98	0.48
N118	Nasopharyngeal swab	Imperial	PCR-negative	unknown		no	14.41	0.2
N119	Nasopharyngeal swab	Imperial	PCR-negative	unknown		no	15	0.32
N120	Other swab	Contra Costa	PCR-negative	unknown		no	19.4	0.06
N121	Other swab	Contra Costa	PCR-negative	unknown		no	18.88	0.1
N122	Nasopharyngeal swab	Imperial	PCR-negative	unknown		no	23.64	0.47
N123	Nasopharyngeal swab	Imperial	PCR-negative	unknown		no	21.01	0.09	1.68	0.01
N124	Nasopharyngeal swab	Imperial	PCR-negative	unknown		no	21.6	0.16
N125	Nasopharyngeal swab	Imperial	PCR-negative	unknown		no	17.38	0.16
N126	Nasopharyngeal swab	Imperial	PCR-negative	unknown		no	21.01	0.12
N127	Other swab	Contra Costa	PCR-negative	unknown		no	17.1	0.13
N128	Other swab	Contra Costa	PCR-negative	unknown		no	24.93	0.14	16.93	0.15
N129	Other swab	Contra Costa	PCR-negative	unknown		no	16.01	0.24
N130	Other swab	Contra Costa	PCR-negative	unknown		no	18.27	0.12
N131	Nasopharyngeal swab	Imperial	PCR-negative	unknown		no	18.89	0.6
N132	Nasopharyngeal swab	Imperial	PCR-negative	unknown		no	20.03	0.14
N133	Nasopharyngeal swab	Imperial	PCR-negative	unknown		no	17.32	0.38	5.26	0.06
N134	Nasopharyngeal swab	Imperial	PCR-negative	unknown		no	15.59	0.96
N135	Nasopharyngeal swab	Imperial	PCR-negative	unknown		no	34.84	0.19
N136	Nasopharyngeal swab	Imperial	PCR-negative	unknown		no	19.52	0.24
N137	Other swab	Contra Costa	PCR-negative	unknown		no	15.78	0.18
N138	Other swab	Contra Costa	PCR-negative	unknown		no	17.71	0.1
N139	Other swab	Contra Costa	PCR-negative	unknown		no	22.08	3.5
N140	Other swab	Contra Costa	PCR-negative	unknown		no	17.47	0.07
N141	Nasopharyngeal swab	Imperial	PCR-negative	unknown		no	14.24	0.25
N142	Nasopharyngeal swab	Imperial	PCR-negative	unknown		no	14.36	0.4
N143	Nasopharyngeal swab	Contra Costa	PCR-negative	unknown		no	25.35	0.48
N144	Other swab		PCR-negative	unknown		no	34.13	0.17	3.65	0.04
N145	Other swab	Contra Costa	PCR-negative	unknown		no	17.85	4.12	3.37	1.44	Human bocavirus 1
N146	Nasopharyngeal swab	Imperial	PCR-negative	unknown		no	25.16	0.61
N147	Nasal swab	Contra Costa	PCR-negative	unknown		no	13.63	0.11
N148	Nasal swab	Contra Costa	PCR-negative	unknown		no	16.4	0.07
N149	Nasal swab	Contra Costa	PCR-negative	unknown		no	15.4	2.21	8.98	4.57	Human bocavirus 1
N150	Nasopharyngeal swab	Imperial	PCR-negative	unknown		no	22.72	0.15
N151	Nasopharyngeal swab	Imperial	PCR-negative	unknown		no	20.87	0.2
N152	Nasopharyngeal swab	Imperial	PCR-negative	unknown		no	23.49	1.61
N153	Nasopharyngeal swab	Imperial	PCR-negative	unknown		no	22.96	1.08
N154	Nasopharyngeal swab	Imperial	PCR-negative	unknown		no	23.03	0.6
N155	Nasopharyngeal swab	Imperial	PCR-negative	unknown		no	17.19	15.87	1.25	1.03
N156	Other swab	Contra Costa	PCR-negative	unknown		no	20.13	5.39
N157	Other swab	Contra Costa	PCR-negative	unknown		no	17.06	2.77	2.23	0.22
N158	Other swab	Solano	PCR-negative	unknown		no	21.47	0.88
N159	Other swab	Contra Costa	PCR-negative	unknown		no	23.14	0.18	4.24	0.06
N160	Other swab	Contra Costa	PCR-negative	unknown		no	17.02	1.63
N161	Other swab	Contra Costa	PCR-negative	unknown		no	17.73	0.17
N162	Other swab	Contra Costa	PCR-negative	unknown		no	7.76	0.23
N163	Nasopharyngeal swab	Imperial	PCR-negative	unknown		no	20.98	0.12	5.2	0.01
N164	Nasopharyngeal swab	Imperial	PCR-negative	unknown		no	5.96	0.03	6.74	0.02
N165	Nasopharyngeal swab	Imperial	PCR-negative	unknown		no	22.39	0.18
N166	Nasopharyngeal swab	Imperial	PCR-negative	unknown		no	15.34	12.69
N167	Nasopharyngeal swab	Imperial	PCR-negative	unknown		no	12.44	5.62
N168	Nasopharyngeal swab	Imperial	PCR-negative	unknown		no	14.39	1.55
N169	Nasopharyngeal swab	Imperial	PCR-negative	unknown		no	13.76	0.77
N170	Nasopharyngeal swab	Contra Costa	PCR-negative	unknown		no	20.24	4.8
N171	Nasopharyngeal swab	Contra Costa	PCR-negative	unknown		no	11.77	3.24
N172	Other swab	Contra Costa	PCR-negative	unknown		no	10.38	4.89
N173	Other swab	Contra Costa	PCR-negative	unknown		no	15.56	3.66
N174	Nasopharyngeal swab	Imperial	PCR-negative	unknown		no	13.19	0.19
N175	Nasopharyngeal swab	Imperial	PCR-negative	unknown		no	15.59	0.86
N176	Nasopharyngeal swab	Imperial	PCR-negative	unknown		no	15.8	0.23
N177	Other swab	Contra Costa	PCR-negative	unknown		no	14.08	8.46
N178	Other swab	Contra Costa	PCR-negative	unknown		no	14.92	2.43
N179	Other swab	Contra Costa	PCR-negative	unknown		no	18.12	15.8
N180	Other swab	Contra Costa	PCR-negative	unknown		no	25.74	14.1
N181	Nasopharyngeal swab	Imperial	PCR-negative	unknown		no	17.38	7.14
N182	Nasopharyngeal swab	Imperial	PCR-negative	unknown		no	32.78	0.37
N183	Nasopharyngeal swab	Imperial	PCR-negative	unknown		no	32.45	0.46
N184	Other swab	Contra Costa	PCR-negative	unknown		no	34.69	10.47
N185	Other swab	Contra Costa	PCR-negative	unknown		no	24.65	1.06
N186	Nasopharyngeal swab	Imperial	PCR-negative	unknown		no	25.31	1.77
N187	Other swab	Contra Costa	PCR-negative	unknown		no	29	6.38
N188	Other swab	Contra Costa	PCR-negative	unknown		no	26.87	4.47
N189	Other swab	Contra Costa	PCR-negative	unknown		no	19.66	14.59
N190	Other swab	Contra Costa	PCR-negative	unknown		no	23.89	6.72
N191	Other swab	Contra Costa	PCR-negative	unknown		no	20	2.16
N192	Nasopharyngeal swab	Imperial	PCR-negative	unknown		no	19.37	0.28	9.78	0.36
N193	Nasopharyngeal swab	Marin	PCR-negative	unknown		no	23.16	9.23
N194	Nasopharyngeal swab	Marin	PCR-negative	unknown		no	24.18	0.69
N195	Nasopharyngeal swab	Marin	PCR-negative	unknown		no	25.68	3.21
N196	Nasopharyngeal swab	Imperial	PCR-negative	unknown		no	28.74	2.72
N197	Nasopharyngeal swab	Imperial	PCR-negative	unknown		no	21.5	11.84
N198	Other swab	Contra Costa	PCR-negative	unknown		no	33.04	0.5	48.39	33.81	SARS-CoV-2
N199	Nasopharyngeal swab	Marin	PCR-negative	unknown		no	23.28	0.27	8.84	0.3
N200	Nasopharyngeal swab	Marin	PCR-negative	unknown		no	31.82	1.46
N201	Nasopharyngeal swab	Marin	PCR-negative	unknown		no	30.02	0.43
N202	Nasopharyngeal swab	Imperial	PCR-negative	unknown		no	24.46	7.21
N203	Nasopharyngeal swab	Imperial	PCR-negative	unknown		no	28.01	21.53
N204	Other swab	Contra Costa	PCR-negative	unknown		no	24.18	0.52
N205	Other swab	Contra Costa	PCR-negative	unknown		no	32.5	0.34
N206	Nasopharyngeal swab	Marin	PCR-negative	unknown		no	20.8	0.65
N207	Nasopharyngeal swab	Imperial	PCR-negative	unknown		no	20.23	1.31
N208	Nasopharyngeal swab	Marin	PCR-negative	unknown		no	16.45	0.31
N209	Other swab	Contra Costa	PCR-negative	unknown		no	19.23	0.28
N210	Nasopharyngeal swab	Marin	PCR-negative	unknown		no	21.04	0.63
N211	Nasopharyngeal swab	Marin	PCR-negative	unknown		no	14.79	0.39
N212	Nasopharyngeal swab	Marin	PCR-negative	unknown		no	23.88	1.75	13.95	5.59	Influenza C virus, Rhinovirus C
N213	Nasopharyngeal swab	Marin	PCR-negative	unknown		no	16.34	4.39
N214	Other swab	Contra Costa	PCR-negative	unknown		no	17.02	0.2
N215	Nasopharyngeal swab	Imperial	PCR-negative	unknown		no	17.34	0.46
N216	Nasopharyngeal swab	Imperial	PCR-negative	unknown		no	14.79	2.97
N217	Other swab	Contra Costa	PCR-negative	unknown		no	16.19	0.19
N218	Nasopharyngeal swab	Imperial	PCR-negative	unknown		no	20.06	0.66	15.2	2.89
N219	Nasopharyngeal swab	Imperial	PCR-negative	unknown		no	14.72	1.24
N220	Nasopharyngeal swab	Marin	PCR-negative	unknown		no	17.93	9.4
N221	Other swab	Solano	PCR-negative	unknown		no	16.12	0.39
N223	Other swab	Contra Costa	PCR-negative	unknown		no	19.8	0.25	3.11	0.08
N224	Other swab	Contra Costa	PCR-negative	unknown		no	19.39	0.34
N225	Other swab	Contra Costa	PCR-negative	unknown		no	17.96	0.26
N226	Nasopharyngeal swab	Marin	PCR-negative	unknown		no	19.29	1.06
N227	Other swab	Contra Costa	PCR-negative	unknown		no	17.64	0.32
N228	Other swab	Contra Costa	PCR-negative	unknown		no	18.18	0.17
N229	Nasopharyngeal swab	Marin	PCR-negative	unknown		no	18.62	0.29
N230	Other swab	Contra Costa	PCR-negative	unknown		no	17.61	0.19
N231	Other swab	Contra Costa	PCR-negative	unknown		no	19.33	0.21	2.3	0.13
N232	Other swab	Contra Costa	PCR-negative	unknown		no	22.18	0.28
N233	Other swab	Contra Costa	PCR-negative	unknown		no	18.62	0.24
N234	Nasopharyngeal swab	Marin	PCR-negative	unknown		no	13.62	1.1
N235	Nasopharyngeal swab	Marin	PCR-negative	unknown		no	14.46	3.57	1.27	0.16
N236	Nasopharyngeal swab	Marin	PCR-negative	unknown		no	11.66	2.04
N237	Nasopharyngeal swab	Imperial	PCR-negative	unknown		no	17.25	0.67	4.72	0.06
N238	Other swab	Contra Costa	PCR-negative	unknown		no	17.33	0.2
N239	Nasopharyngeal swab	Marin	PCR-negative	unknown		no	15.23	0.76	4.65	0.06
N240	Other swab	Contra Costa	PCR-negative	unknown		no	16.39	0.25
N241	Other swab	Contra Costa	PCR-negative	unknown		no	23.2	0.4
N242	Other swab	Contra Costa	PCR-negative	unknown		no	20.41	0.19
N243	Other swab	Contra Costa	PCR-negative	unknown		no	23.69	0.19
N244	Other swab	Contra Costa	PCR-negative	unknown		no	18.35	0.27
N245	Other swab	Alameda	PCR-negative	unknown		no	12.64	2.6
N246	Nasopharyngeal swab	Imperial	PCR-negative	unknown		no	15.51	2.06	2.91	0.16
N247	Other swab	Contra Costa	PCR-negative	unknown		no	20.85	0.93
N248	Nasopharyngeal swab	Marin	PCR-negative	unknown		no	23.68	0.2	8.61	5.65	Human bocavirus 1
N249	Nasopharyngeal swab	Marin	PCR-negative	unknown		no	19.15	0.74	3.44	0.33
N250	Nasopharyngeal swab	Marin	PCR-negative	unknown		no	20.05	3.5
N251	Nasopharyngeal swab	Marin	PCR-negative	unknown		no	17.83	0.82	4.48	0.14
N252	Nasopharyngeal swab	Marin	PCR-negative	unknown		no	26.27	0.45
N253	Nasopharyngeal swab	Marin	PCR-negative	unknown		no	15.15	0.9
N254	Nasopharyngeal swab	Imperial	PCR-negative	unknown		no	16.86	0.37	3.2	0.24
N255	Nasopharyngeal swab	Imperial	PCR-negative	unknown		no	16.07	0.74
N256	Nasopharyngeal swab	Imperial	PCR-negative	unknown		no	16.98	0.21
N257	Other swab	Contra Costa	PCR-negative	unknown		no	19.73	0.16
N258	Other swab	Contra Costa	PCR-negative	unknown		no	13.46	0.33
N259	Nasopharyngeal swab	Marin	PCR-negative	unknown		no	6.74	0.1
N260	Nasopharyngeal swab	Marin	PCR-negative	unknown		no	21.16	0.35
N261	Nasopharyngeal swab	Marin	PCR-negative	unknown		no	21.22	0.33	2.37	0.04	Rhinovirus A
N262	Nasopharyngeal swab	Marin	PCR-negative	unknown		no	24.58	1.22
N263	Nasopharyngeal swab	Marin	PCR-negative	unknown		no	24.39	0.53
N264	Nasopharyngeal swab	Marin	PCR-negative	unknown		no	20.88	1.91
N265	Nasopharyngeal swab	Imperial	PCR-negative	unknown		no	25.42	1.04
N266	Nasopharyngeal swab	Marin	PCR-negative	unknown		no	13.81	7.59
N267	Nasopharyngeal swab	Marin	PCR-negative	unknown		no	13.31	0.56
N268	Nasopharyngeal swab	Marin	PCR-negative	unknown		no	12.34	5.79
N269	Nasopharyngeal swab	Marin	PCR-negative	unknown		no	17.57	2.37
N270	Nasopharyngeal swab	Imperial	PCR-negative	unknown		no	13.2	2.58
N271	Nasopharyngeal swab	Marin	PCR-negative	unknown		no	16.25	10.75
N272	Nasopharyngeal swab	Marin	PCR-negative	unknown		no	18.58	0.38
N273	Nasopharyngeal swab	Marin	PCR-negative	unknown		no	17.97	0.54
N274	Nasopharyngeal swab	Marin	PCR-negative	unknown		no	18.31	0.91
N275	Nasopharyngeal swab	Marin	PCR-negative	unknown		no	21.36	1.16
N276	Nasopharyngeal swab	Imperial	PCR-negative	unknown		no	8.34	0.52
N278	Nasopharyngeal swab	Marin	PCR-negative	unknown		no	9.23	0.28	18.74	14.39	Human bocavirus 1
N279	Nasopharyngeal swab	Marin	PCR-negative	unknown		no	18.84	0.4
N280	Nasopharyngeal swab	Marin	PCR-negative	unknown		no	18.57	1.16
N281	Nasopharyngeal swab	Marin	PCR-negative	unknown		no	14.16	2.38
N282	Nasopharyngeal swab	Imperial	PCR-negative	unknown		no	21.12	0.23
N283	Nasopharyngeal swab	Imperial	PCR-negative	unknown		no	23.86	0.38
N284	Nasopharyngeal swab	Imperial	PCR-negative	unknown		no	25.28	0.66
N285	Nasopharyngeal swab	Imperial	PCR-negative	unknown		no	21.96	0.25
N286	Other swab	Contra Costa	PCR-negative	unknown		no	16.9	0.83
N287	Other swab	Contra Costa	PCR-negative	unknown		no	23.08	0.41
N288	Other swab	Contra Costa	PCR-negative	unknown		no	22.68	0.66
N289	Other swab	Contra Costa	PCR-negative	unknown		no	23.93	0.43
N290	Nasopharyngeal swab	Imperial	PCR-negative	unknown		no	0.86	0.04	6.18	0.03
N291	Nasopharyngeal swab	Imperial	PCR-negative	unknown		no	24.75	0.3	3.28	0.12
N292	Nasopharyngeal swab	Imperial	PCR-negative	unknown		no	25.81	1.12
N293	Nasopharyngeal swab	Imperial	PCR-negative	unknown		no	22.91	0.27	5.58	0.15	Influenza C virus
N294	Nasopharyngeal swab	Imperial	PCR-negative	unknown		no	17.69	0.53
N295	Nasopharyngeal swab	Imperial	PCR-negative	unknown		no	18.95	0.25
N296	Other swab	Contra Costa	PCR-negative	unknown		no	21.21	0.42
N297	Other swab	Contra Costa	PCR-negative	unknown		no	21.56	0.51	6.28	0.12	Influenza C virus
N298	Other swab	Contra Costa	PCR-negative	unknown		no	21.77	0.68
N299	Other swab	Contra Costa	PCR-negative	unknown		no	21.33	0.44	2.67	0.05
N300	Other swab	Contra Costa	PCR-negative	unknown		no	22.48	0.7
N301	Other swab	Contra Costa	PCR-negative	unknown		no	18	0.49
N302	Other swab	Contra Costa	PCR-negative	unknown		no	18.93	0.43
N303	Other swab	Contra Costa	PCR-negative	unknown		no	20.49	0.47
N304	Nasopharyngeal swab	Imperial	PCR-negative	unknown		no	19.33	0.23
N305	Other swab	Contra Costa	PCR-negative	unknown		no	25.42	0.37
N306	Nasopharyngeal swab	Imperial	PCR-negative	unknown		no	16.49	0.53
N307	Other swab	Contra Costa	PCR-negative	unknown		no	20.97	2.95
N308	Nasopharyngeal swab	Imperial	PCR-negative	unknown		no	19.69	3.63
N309	Nasopharyngeal swab	Imperial	PCR-negative	unknown		no	19.06	15.5
N310	Nasopharyngeal swab	Imperial	PCR-negative	unknown		no	24.82	0.24
N311	Nasopharyngeal swab	Imperial	PCR-negative	unknown		no	25.6	0.28	15.63	5.79	Influenza C virus
N312	Other swab	Contra Costa	PCR-negative	unknown		no	27.37	0.91
N313	Other swab	Contra Costa	PCR-negative	unknown		no	28.45	0.44
N314	Nasopharyngeal swab	Marin	PCR-negative	unknown		no	27.8	0.65	5.1	0.07	Influenza C virus
N315	Nasopharyngeal swab		PCR-negative	unknown		no	23.56	0.96
N316	Other swab	Contra Costa	PCR-negative	unknown		no	20.4	0.34
N317	Nasopharyngeal swab	Marin	PCR-negative	unknown		no	25.46	0.81
N318	Nasopharyngeal swab	Marin	PCR-negative	unknown		no	21.44	2.11
N319	Nasopharyngeal swab	Marin	PCR-negative	unknown		no	20.13	0.33
N320	Nasopharyngeal swab	Marin	PCR-negative	unknown		no	14.52	6.54
N321	Nasopharyngeal swab	Marin	PCR-negative	unknown		no	13.6	0.2
N322	Other swab	Contra Costa	PCR-negative	unknown		no	13.31	0.24
N323	Nasopharyngeal swab	Imperial	PCR-negative	unknown		no	18.7	4.43	7.88	5.49	SARS-CoV-2
N324	Nasopharyngeal swab	Marin	PCR-negative	unknown		no	22.22	1.93	7.69	1.96	Influenza C virus
N325	Nasopharyngeal swab	Marin	PCR-negative	unknown		no	20	0.32	10.58	3.11	Rhinovirus A, Rhinovirus C, Enterovirus A
P327	Other swab	Marin	PCR-positive	SARS-CoV-2		no	13.67	0.27			-
P333	Nasopharyngeal swab	Imperial	PCR-positive	SARS-CoV-2	location unknown	no	22.25	0.15	7.3	0.8	Rhinovirus A
P338	Nasopharyngeal swab	Imperial	PCR-positive	SARS-CoV-2		yes	17.26	1.18	2.26	0.22	Rhinovirus C
P344	Nasopharyngeal swab	Imperial	PCR-positive	SARS-CoV-2		no	17.4	0.42	4.51	0.04	-
P347	Nasopharyngeal swab	Imperial	PCR-positive	SARS-CoV-2; Coronavirus 229E		yes	15.92	0.24	21.21	14.94	Human coronavirus 229E
P348	Other swab	Contra Costa	PCR-positive	SARS-CoV-2		no	18.25	0.46			SARS-CoV-2
P349	Other swab	Contra Costa	PCR-positive	SARS-CoV-2		no	14.15	0.23			SARS-CoV-2
P1001	unknown	Contra Costa	PCR-positive	Parainfluenza virus 4		no	81.47	0.63	30.42	5.55	Human orthorubulavirus 4
P1002	swab	San Joaquin	PCR-positive	Human metapneumovirus		no	55.85	12.67	34.2	9.57	Human metapneumovirus
P1003	swab	San Mateo	PCR-positive	Adenovirus; RSVB		no	51.85	2.11	20.22	1.18	Human orthopneumovirus; Human mastadenovirus, Rhinovirus C
P1004	swab	Alameda	PCR-positive	RSVB		no	52.06	0.88	21.11	13.17	Human orthopneumovirus
P1005	swab	Sacramento	PCR-positive	Adenovirus		no	42.82	0.45	52.02	46.81	Human mastadenovirus B
P1006	swab	Alameda	PCR-positive	RSVA; Adenovirus		no	45.09	0.62	49.09	25.87	Human mastadenovirus B, Human orthopneumovirus
P1007	swab	Alameda	PCR-positive	RSVA		no	39.26	2.52	6.18	1.61	Human orthopneumovirus
P1008	swab	Alameda	PCR-positive	Enterovirus		no	39.12	0.45			Rhinovirus C
P1009	swab	Contra Costa	PCR-positive	Enterovirus		no	60.07	0.85	0.44	0.03	Rhinovirus C
P1010	swab	Contra Costa	PCR-positive	RSVB		no	46.19	4.82	2.9	0.96	Human orthopneumovirus
P1011	swab	Santa Clara	PCR-positive	Influenza A virus		no	59.69	1.28	22.11	0.29	Influenza A virus
P1012	swab	Placer	PCR-positive	Enterovirus		no	54.37	0.52	1.7	0.11	Rhinovirus A
P1013	swab	Alameda	PCR-positive	RSVB; Parainfluenza virus 1		no	84.83	0.58	23.29	0.49	Human orthopneumovirus, Human respirovirus 1
P1014	swab	Alameda	PCR-positive	Influenza A virus		no	47.17	0.56	34.07	10.69	Influenza A virus
P1015	swab	Contra Costa	PCR-positive	Human metapneumovirus		no	66	15.99	4.94	0.57	Human metapneumovirus
P1016	swab	Contra Costa	PCR-positive	Parainfluenza virus 1		no	55	40.84	16.38	4.07	Human orthorubulavirus 1; Rhinovirus A
P1017	swab	Sacramento	PCR-positive	Parainfluenza virus 4		no	47.67	3.26	6.9	0.44	Human orthorubulavirus 4
P1018	swab	Sacramento	PCR-positive	Parainfluenza virus 2		no	56.36	0.71	4.82	0.23	Human orthorubulavirus 2
P1019	swab	Sacramento	PCR-positive	Influenza B virus		no	58.8	3.19	31.26	22.96	Influenza B virus, Influenza A virus
NTC_1			negative control			no	1.15	0.97
NTC_2			negative control			no	1.06	0.97
